# Meaning of clinical calculator results: a cross-sectional analysis of the MDCalc catalogue

**DOI:** 10.64898/2026.09.08.26362556

**Authors:** Shuhan He, Joshua W. Joseph, Pedram Safari, Natasha Akomeh, Allison Goff, Pawel Jan Slusarz, Amal Mohamed, Spencer Lord, Joshua N. Goldstein, Ali S. Raja, Christopher Kabrhel, Brian W. Locke, Cory Rohlfsen, David M. Liebovitz

**Affiliations:** Division of AI, Department of Emergency Medicine, Massachusetts General Hospital, Mass General Brigham, Boston, Massachusetts, USA; Master of Science in Healthcare Data Analytics, Department of Health Sciences, School of Health and Rehabilitation Sciences, Mass General Brigham University of Health Professions, Boston, Massachusetts, USA; Department of Surgery, Massachusetts General Hospital, Mass General Brigham, Boston, Massachusetts, USA; Department of Emergency Medicine, Massachusetts General Hospital, Mass General Brigham, Boston, Massachusetts, USA; Division of Respiratory, Critical Care, and Occupational Pulmonary Medicine, Department of Internal Medicine, Spencer Fox Eccles School of Medicine at the University of Utah, Salt Lake City, Utah, USA; Department of Pulmonary and Critical Care, Intermountain Medical Center, Intermountain Health, Murray, Utah, USA; Division of General Internal Medicine, Department of Internal Medicine, College of Medicine, University of Nebraska Medical Center, Omaha, Nebraska, USA; Departments of Medicine and Preventive Medicine, Feinberg School of Medicine, Northwestern University, Chicago, Illinois, USA; Department of Emergency Medicine, Harvard Medical School, Boston, Massachusetts, USA

## Abstract

**Objectives:** To quantify complementary meanings of binary clinical calculator results: information beyond the observed outcome frequency, post-result risk, information direction, and precision.

**Design:** Catalogue-based cross-sectional analysis of published aggregate performance data, with a reproducible row-level audit.

**Setting:** The 847-calculator MDCalc catalogue and a fixed collection of publicly available reports assembled without a systematic literature search.

**Participants:** Evaluations comparing a binary calculator result with a binary clinical outcome using a complete or reconstructable 2 x 2 table.

**Main outcome measures:** Percentage reduction in uncertainty and corresponding information gain in bits; risk after positive and negative classifications; the proportion of information from each classification; and whether the upper 95% confidence bound for post-negative risk supported specified thresholds.

**Results:** The analysis included 482 evaluations of 407 calculators. The median study size was 422 and the median observed outcome frequency was 17.6%. Results reduced uncertainty by a median 14.9% (interquartile range 6.2%-30.5%; 95% confidence interval 12.1% to 17.2%), corresponding to 0.093 bits. In 329 evaluations (68.3%), one classification supplied more than 60% of average information. PERC reduced uncertainty by 4.3% on average while its negative classification lowered observed risk from 7.6% to 1.0%. Two HEART thresholds in the same cohort shifted the positive-classification information share from 39.1% to 79.8%. Post-negative risk was below 2% in 157 evaluations by point estimate, but the upper 95% confidence bound was below 2% in only 67; 90 of 157 (57%) did not support the apparent threshold.

**Conclusions:** Clinical calculator results have no single quantitative meaning. Conventional performance, information added beyond the observed outcome frequency, post-result risk, classification-specific information, and precision provide complementary interpretations. Whether acting on a result improves care remains a separate question.

**Key messages:** *What is already known on this topic:*

- Clinical calculators are conventionally described using sensitivity, specificity, predictive values, likelihood ratios, discrimination, and calibration, but these measures answer different questions about a result.

*What this study adds:*

- Across 482 evaluations, calculator results removed a median 14.9% of starting uncertainty; one classification supplied more than 60% of average information in 329 evaluations.
- Of 157 evaluations with a post-negative point estimate below 2%, only 67 had an upper 95% confidence bound below 2%.

*How this study might affect research, practice or policy:*

- Reports of clinical calculators could pair conventional accuracy with starting risk, post-result risks and intervals, and, when average learning matters, uncertainty reduction and its direction; none alone establishes clinical benefit.
