## Supplementary material for "Meaning of clinical calculator results: a cross-sectional analysis of the MDCalc catalogue": Reproducibility archive: code, data and analysis outputs: table1_descriptive_statistics.csv

measure	n	mean	sd	median	q1	q3	min	max
reported_sample_size	482	12554.410788381743	220198.6207148368	422.0	169.25	1189.75	15.0	4830941.0
sensitivity	482	0.751537314751863	0.23610765173970957	0.8235294117647058	0.6521739130434783	0.9309847957865447	0.0	1.0
specificity	482	0.7035653366556549	0.24721577032525321	0.7809187273825702	0.5609127100501481	0.9050107668861178	0.02368421052631579	1.0
prevalence	482	0.25801804501758197	0.22773701700065632	0.17629295997337108	0.06987055710505613	0.4061907869805045	0.006226530193599963	0.9618181818181818
youden_j	482	0.455102651407518	0.2344107271727157	0.44802190101917616	0.25092823252049107	0.6375737980992194	-0.015434083601286175	1.0
entropy_removed_percent	482	20.920548073804355	19.37100862635401	14.887089659459562	6.2058559626539775	30.485703470681145	0.000358369496553901	100.0
parent_entropy_bits	482	0.6233761002729167	0.29586331670412036	0.6493276496100209	0.34945208828596336	0.9182958340544896	0.054578962072197104	1.0
entropy_reduction_bits	482	0.14953090747438416	0.1650493383916995	0.09315080071165349	0.02601897479022755	0.21005773217468024	3.5623010644636466e-06	0.7629440108933013
