## Supplementary material for "Meaning of clinical calculator results: a cross-sectional analysis of the MDCalc catalogue": Reproducibility archive: code, data and analysis outputs: table2_clinical_metric_atlas.csv

block	row_type	source_index	clinical_case	clinical_context	n	starting_risk_percent	tp	fp	fn	tn	sensitivity_percent	specificity_percent	risk_after_positive_percent	risk_after_negative_percent	lr_positive	lr_negative	youden_j	information_gain_bits	information_removed_percent	positive_information_share_percent	negative_information_share_percent	clinical_reading	reference
Stopping safely	Observed	241	Suspected pulmonary embolism — PERC	Low clinical suspicion (<15%) and PERC negative; venous thromboembolism or death within 45 days	8138	7.581715409191448	601.0	5871.0	16.0	1650.0	97.40680713128039	21.93857199840447	9.286155747836835	0.9603841536614643	1.2478225113853856	0.11820244585236463	0.1934537912968486	0.016610911005654427	4.289272542801567	13.43237098675433	86.56762901324566	The combined negative result lowered risk to 1.0%, below the prespecified 2.0% validation target, despite modest average information.	17
Stopping safely	Observed	65	Minor head injury — Canadian CT Head Rule	CCHR positive criteria; clinically important brain injury	2707	8.533431843369044	231.0	1458.0	0.0	1018.0	100.0	41.11470113085622	13.676731793960922	0.0	1.6982167352537725	0.0	0.41114701130856224	0.06149446613170362	14.61712256866194	21.30509822242697	78.69490177757302	The evaluated cohort had no observed clinically important brain injury after a negative classification.	18
Stopping safely	Observed	145	Upper gastrointestinal bleeding — Glasgow-Blatchford score	GBS >1; hospital intervention or death within 30 days	2932	46.282401091405184	1338.0	1030.0	19.0	545.0	98.59985261606485	34.6031746031746	56.50337837837838	3.3687943262411313	1.5077161929155547	0.04046297485684139	0.33203027219239445	0.15736419063729767	15.79948186981868	15.507085102435775	84.49291489756422	Negative-result dominance also appears when the outcome is common, not only when it is rare.	19
Same pneumonia cohort	Observed	97	Community acquired pneumonia — CRB-65	CRB-65 ≥1; 30-day mortality	553	10.669077757685352	56.0	410.0	3.0	84.0	94.91525423728814	17.00404858299595	12.017167381974248	3.4482758620689613	1.1436130632492767	0.29903147699757854	0.11919302820284083	0.00931304380636111	1.9011917928167366	12.011767740631287	87.98823225936871	High sensitivity with very low specificity leaves little average information because few patients test negative.	20
Same pneumonia cohort	Observed	101	Community acquired pneumonia — CURB-65	CURB-65 ≥2; 30-day mortality	553	10.669077757685352	50.0	292.0	9.0	202.0	84.7457627118644	40.89068825910931	14.619883040935672	4.265402843601896	1.433712560947295	0.3730491693237121	0.2563645097097371	0.021592784135560705	4.4080136243482055	30.72685885461699	69.27314114538301	In the same cohort, added specificity more than doubles information while negative results remain dominant.	20
Same HEART score, different thresholds	Observed	473	Chest pain — HEART rule-out threshold	HEART ≥4; six-week major adverse cardiac events	641	9.51638065522621	61.0	176.0	0.0	404.0	100.0	69.6551724137931	25.738396624472575	0.0	3.295454545454545	0.0	0.6965517241379309	0.1492671966696223	32.91630052436557	39.082878214401774	60.917121785598226	At the rule-out threshold, the negative result supplies most of the information.	21
Same HEART score, different thresholds	Observed	474	Chest pain — HEART rule-in threshold	HEART >6; six-week major adverse cardiac events	641	9.51638065522621	40.0	18.0	21.0	562.0	65.57377049180327	96.89655172413794	68.96551724137932	3.6020583190394473	21.129326047358866	0.3552884895863719	0.624703222159412	0.16912692020795145	37.29575323000814	79.79633495735719	20.20366504264281	Moving the threshold reverses the pattern: the positive result now carries most of the information.	21
