## Supplementary material for "Meaning of clinical calculator results: a cross-sectional analysis of the MDCalc catalogue": Reproducibility archive: code, data and analysis outputs: table2_correlations.csv

outcome	predictor	method	n	estimate	ci_low	ci_high
entropy_reduction_bits	sensitivity	spearman	482	0.2257952771113903	0.08992005221395709	0.36908991981181183
entropy_reduction_bits	sensitivity	pearson	482	0.3077777987586988	0.2255158345782749	0.3851548202769185
entropy_reduction_bits	specificity	spearman	482	0.4405951302405279	0.2456288216897066	0.5886843198347479
entropy_reduction_bits	specificity	pearson	482	0.4664873949796674	0.37605489427296135	0.5415171632551552
entropy_reduction_bits	youden_j	spearman	482	0.8548562432449267	0.8198841981472393	0.8802602823997963
entropy_reduction_bits	youden_j	pearson	482	0.801975815214884	0.7729020846636856	0.8288894516422636
entropy_reduction_bits	prevalence	spearman	482	0.6728549054247565	0.5930682965326679	0.7382758844331263
entropy_reduction_bits	prevalence	pearson	482	0.5159362008994198	0.4372646959744456	0.5931606702243002
entropy_reduction_bits	parent_entropy_bits	spearman	482	0.6861789817796086	0.6105899544626276	0.74808083372111
entropy_reduction_bits	parent_entropy_bits	pearson	482	0.5795202213141835	0.5260830810404722	0.6304860508124862
entropy_reduction_bits	reported_sample_size	spearman	482	-0.5833331615183202	-0.6576620032935051	-0.4950457966067497
entropy_reduction_bits	reported_sample_size	pearson	482	-0.048901316254408224	-0.2397751328413654	-0.04483145657432503
entropy_removed_percent	sensitivity	spearman	482	0.29394276457255075	0.17197643907542898	0.4111580651667635
entropy_removed_percent	sensitivity	pearson	482	0.3695486738062946	0.29676492698455126	0.4394820911230232
entropy_removed_percent	specificity	spearman	482	0.4941818419366485	0.31546568200867925	0.6323316272634085
entropy_removed_percent	specificity	pearson	482	0.5158898310202152	0.42040057548616677	0.5944094086176408
entropy_removed_percent	youden_j	spearman	482	0.9709204644339202	0.9639355574893533	0.9757898119486069
entropy_removed_percent	youden_j	pearson	482	0.9162949756829892	0.9067244147427457	0.9265993815569316
entropy_removed_percent	prevalence	spearman	482	0.4173763206317661	0.3104337191426703	0.5079166994935987
entropy_removed_percent	prevalence	pearson	482	0.33799835948961504	0.23210222780334291	0.4378128425004847
entropy_removed_percent	parent_entropy_bits	spearman	482	0.4001251343912011	0.29667709332261183	0.48919904163189304
entropy_removed_percent	parent_entropy_bits	pearson	482	0.33425901835217703	0.23173110385210133	0.4241447837309174
entropy_removed_percent	reported_sample_size	spearman	482	-0.46568292241995346	-0.5437095311699677	-0.37308792755845155
entropy_removed_percent	reported_sample_size	pearson	482	-0.05024992322164301	-0.2279481693056455	-0.04591898254882253
