## Supplementary material for "Meaning of clinical calculator results: a cross-sectional analysis of the MDCalc catalogue": Reproducibility archive: code, data and analysis outputs: table3_prevalence_shift_experiment.csv

block	row_type	source_index	clinical_case	clinical_context	n	starting_risk_percent	tp	fp	fn	tn	sensitivity_percent	specificity_percent	risk_after_positive_percent	risk_after_negative_percent	lr_positive	lr_negative	youden_j	information_gain_bits	information_removed_percent	positive_information_share_percent	negative_information_share_percent	clinical_reading	reference
Prevalence-shift experiment	Illustrative	Illustrative A	Same illustrative threshold: 40% prevalence	Per 1000; sensitivity 90% and specificity 60%	1000	40.0	360	240	40	360	90.0	60.0	60.0	9.999999999999998	2.25	0.16666666666666663	0.5	0.200782000346155	20.678910079757827	34.961052268390205	65.0389477316098	This higher-prevalence population establishes the reference amount and direction of information.
Prevalence-shift experiment	Illustrative	Illustrative B	Same illustrative threshold: 4% prevalence	Per 1000; sensitivity 90% and specificity 60%	1000	4.0	36	384	4	576	90.0	60.0	8.571428571428571	0.6896551724137945	2.25	0.16666666666666663	0.5	0.030581500613600432	12.621744320118486	41.05024961382415	58.94975038617585	Lower starting risk cuts information per patient by 84.8% despite unchanged sensitivity and specificity.
