## Supplementary material for "Meaning of clinical calculator results: a cross-sectional analysis of the MDCalc catalogue": Reproducibility archive: code, data and analysis outputs: table3_sensitivity_analyses.csv

analysis	evaluations	calculators	median_bits	q1_bits	q3_bits	median_percent	q1_percent	q3_percent	rho_youden_bits
Primary analysis	482	407	0.09315080071165349	0.02601897479022755	0.21005773217468024	14.887089659459562	6.2058559626539775	30.485703470681145	0.8548562432449267
Including 7 other tools or strategies	489	411	0.09211620170286938	0.026029507365277094	0.2086459326643778	14.679310243605205	6.3521969053708425	30.493671878311478	0.854409639106915
One evaluation per calculator	407	407	0.10023466703083805	0.030144388248788442	0.22796516734952973	15.70349116306832	7.667652107620924	31.105683483073243	0.8385003616131448
Whole-number counts only	480	406	0.09216484157279109	0.025927024528191414	0.20911653250114529	14.756938799860103	6.200573192552795	30.46976665542048	0.8543251208494683
High or moderate-high confidence	187	180	0.07710089615072852	0.021828681081266732	0.2027066668247788	13.004281896689479	6.325462713362985	28.465056801054345	0.8421316795058489
Evaluations based on reported counts	331	325	0.09175121174400336	0.02639635114562988	0.20796936649107461	14.65923982122328	6.466042128420825	30.559029776114464	0.8315231814376431
Excluding explicitly case-control/two-gate sources	480	405	0.09216484157279109	0.025927024528191414	0.20836322908933397	14.756938799860103	6.200573192552795	30.46976665542048	0.8540526044535216
