## Supplementary material for "Meaning of clinical calculator results: a cross-sectional analysis of the MDCalc catalogue": Reproducibility archive: code, data and analysis outputs: table4_same_youden_experiment.csv

block	row_type	source_index	clinical_case	clinical_context	n	starting_risk_percent	tp	fp	fn	tn	sensitivity_percent	specificity_percent	risk_after_positive_percent	risk_after_negative_percent	lr_positive	lr_negative	youden_j	information_gain_bits	information_removed_percent	positive_information_share_percent	negative_information_share_percent	clinical_reading	reference
Same-prevalence, same-Youden experiment	Illustrative	J rule-out	Rule-out emphasis: 10% prevalence	Per 10,000; sensitivity 95% and specificity 55%	10000	10.0	950	4050	50	4950	95.0	55.00000000000001	19.0	1.0000000000000009	2.111111111111111	0.09090909090909098	0.5	0.07786329569937694	16.602138008052382	33.91674046210104	66.08325953789895	The same J can concentrate information in negative results.
Same-prevalence, same-Youden experiment	Illustrative	J balanced	Balanced accuracy: 10% prevalence	Per 10,000; sensitivity 75% and specificity 75%	10000	10.0	750	2250	250	6750	75.0	75.0	25.0	3.57142857142857	3.0	0.3333333333333333	0.5	0.07001277477155976	14.92823722196265	57.077963177916565	42.922036822083435	Balancing sensitivity and specificity changes both the amount and direction of information.
Same-prevalence, same-Youden experiment	Illustrative	J rule-in	Rule-in emphasis: 10% prevalence	Per 10,000; sensitivity 55% and specificity 95%	10000	10.0	550	450	450	8550	55.00000000000001	95.0	55.00000000000001	5.000000000000004	10.999999999999991	0.47368421052631576	0.5	0.1119608867861398	23.872481600368417	80.62524477630896	19.37475522369104	The same J can produce more information concentrated in positive results.
