## Supplementary material for "Meaning of clinical calculator results: a cross-sectional analysis of the MDCalc catalogue": Reproducibility archive: code, data and analysis outputs: table4_sample_size_analyses.csv

analysis	evaluations	calculators	minimum_n	maximum_n	median_n	median_bits	median_percent
Sample-size quartile Q1 (smallest)	121	115	15.0	169.0	98.0	0.20296382530001666	25.393646819869474
Sample-size quartile Q2	120	110	170.0	421.0	284.0	0.11920549143814685	18.733643170963
Sample-size quartile Q3	120	103	423.0	1168.0	620.5	0.06500561712897605	13.623571187096417
Sample-size quartile Q4 (largest)	121	97	1197.0	4830941.0	3776.0	0.017129799567800807	6.204999866346646
Reported sample size >= 100	418	348	100.0	4830941.0	503.0	0.07167094177138716	13.002465679076703
Reported sample size >= 200	347	284	200.0	4830941.0	664.0	0.05753657138602242	11.619687212340457
Reported sample size >= 500	211	172	502.0	4830941.0	1551.0	0.027111827179525982	8.348660731807403
Reported sample size >= 1000	138	110	1000.0	4830941.0	2674.5	0.01714261326152025	6.591836653284098
Reported sample size >= 5000	49	33	5099.0	4830941.0	10507.0	0.009505290132844485	4.023590338810534
