## Supplementary material for "Meaning of clinical calculator results: a cross-sectional analysis of the MDCalc catalogue": Reproducibility archive: code, data and analysis outputs: table5_purpose_sample_size_correlations.csv

purpose	evaluations	calculators	rho_sample_size_percent	ci_low	ci_high
Diagnosis	200	169	-0.4662070942818941	-0.5698858846840881	-0.3423550230516394
Prognosis	283	238	-0.45928587018450695	-0.5551784485348358	-0.33208377110336124
Rule Out	56	43	-0.30710599334298705	-0.5893502045794151	-0.012519980045772136
Treatment	36	33	-0.5841539659644215	-0.7639132269894326	-0.31599679707235173
