## Supplementary material for "Meaning of clinical calculator results: a cross-sectional analysis of the MDCalc catalogue": Reproducibility archive: code, data and analysis outputs: tableS2_evidence_audit.csv

audit_item	evaluations_meeting	evaluations_assessed	percent
Count-based source evidence	331	482	68.67219917012449
High or moderate-high confidence label	187	482	38.79668049792531
Study citation recorded	417	482	86.51452282157676
Threshold description recorded	411	482	85.26970954356847
Complete, non-negative 2x2 cells	482	482	100.0
Reported sample size within one of 2x2 total	482	482	100.0
Finite information estimates	482	482	100.0
Positive and negative contributions reproduce total information	482	482	100.0
