## Supplementary material for "Meaning of clinical calculator results: a cross-sectional analysis of the MDCalc catalogue": Reproducibility archive: code, data and analysis outputs: tableS8_prevalence_standardization.csv

fixed_prevalence	median_bits	q1_bits	q3_bits	median_percent	q1_percent	q3_percent	rho_observed_vs_standardized_percent
0.05	0.03593862027854519	0.014971899636087596	0.07201537002293659	12.54853425834213	5.227674129940487	25.14529859120642	0.9827855290499443
0.1	0.06672856179325162	0.02853216949828981	0.13455495609641777	14.227972011969172	6.08367538806273	28.690025649633945	0.984514378380586
0.25	0.13526239136193047	0.058842262633800935	0.26668513481367956	16.672752202225087	7.253032081079495	32.87222060763374	0.9853074865375361
0.5	0.17788882911916903	0.07819162478243227	0.3417611784227792	17.788882911916904	7.819162478243228	34.176117842277925	0.9788718548167354
