## Supplementary material for "Meaning of clinical calculator results: a cross-sectional analysis of the MDCalc catalogue": Reproducibility archive: code, data and analysis outputs: tableS9_catalog_representation.csv

purpose	catalog_calculators	represented_calculators	representation_percent	primary_evaluations
Diagnosis	296	169	57.0945945945946	200
Prognosis	475	238	50.10526315789474	283
Rule Out	44	43	97.72727272727273	56
Treatment	85	33	38.8235294117647	36
