## Supplementary material for "Meaning of clinical calculator results: a cross-sectional analysis of the MDCalc catalogue": Reproducibility archive: code, data and analysis outputs: tableS10_headline_cluster_bootstrap.csv

measure	estimate	ci_low	ci_high
Median entropy reduction, bits	0.09315080071165349	0.06486661729210841	0.10803070975640497
Median proportional uncertainty removed, %	14.887089659459562	12.078293591723714	17.152446167597244
Evaluations removing at least 10%, %	62.03319502074689	55.846068349557804	67.80402097422147
Evaluations removing at least 25%, %	31.12033195020747	26.08695652173913	36.34457478005865
Evaluations removing at least 50%, %	9.95850622406639	7.201566027765769	13.11120218579235
Median negative-result information share among rule-out evaluations, %	71.29860380921892	65.60224284103184	79.0498490980922
