## Supplementary material for "Meaning of clinical calculator results: a cross-sectional analysis of the MDCalc catalogue": Reproducibility archive: code, data and analysis outputs: tableS11_specialty_comparison.csv

specialty	evaluations	calculators	median_prevalence_percent	median_removed_percent	removed_ci_low	removed_ci_high	median_fixed_10_percent	fixed_10_ci_low	fixed_10_ci_high	median_positive_share_percent	rho_sample_size_percent	rho_ci_low	rho_ci_high
Neurology	70	62	18.30598365258626	18.873513079424058	13.39031417524636	22.828452649239246	16.390011574285097	13.784770061689004	21.757336499981694	43.44890044037322	-0.5429031362462693	-0.7028982575380294	-0.3449361866835393
Primary Care	124	115	21.49697504028213	17.07508956801666	13.963957922533796	23.02223643698055	18.105904173248845	13.236728070355976	22.901352978138327	52.774113643695564	-0.39915780609514795	-0.5331441952250536	-0.24878303596678428
Surgery (General)	73	69	16.898037338439444	16.726840203560904	11.513833922441494	20.22043384572614	15.708246952246743	11.423568190387718	17.743224839415916	47.838610061579146	-0.5254965484071124	-0.6764149286519007	-0.314554021251652
Family Practice	173	156	21.830985915492956	16.128805341153235	13.384705693209984	20.925174213136167	15.599341848450605	12.335072432438253	21.051250442908646	55.661262766392014	-0.45093934351086973	-0.5599866849184454	-0.32789632439490307
Gastroenterology	61	54	25.581395348837212	15.70349116306832	11.90138932204069	18.86245298354383	14.541765174668454	10.41844910557584	19.067393808424384	54.134632362473745	-0.34840552166760225	-0.5342201621866353	-0.09741784279479922
Infectious Disease	51	47	25.0	15.59124982212532	12.774515817676305	21.91473969831439	15.32611756077307	10.915444642489469	21.404476688336075	49.35719584995104	-0.4757099249813003	-0.678248067798026	-0.19221518388507067
Internal Medicine	320	277	19.535405071119357	14.983982330774978	12.123986117670842	18.967636329168567	14.45103752644458	11.52306847658669	16.938365880680855	52.84098319667609	-0.43487403596704327	-0.525437914808707	-0.3286453753335583
Hospitalist Medicine	261	232	16.517412935323385	14.390331172231955	11.619687212340457	18.32945915739408	13.223272501049905	10.915444642489469	17.12681581233587	50.630859120072	-0.45576764080098797	-0.5447336092696535	-0.3402979711759532
Emergency Medicine	298	242	13.202476724215856	12.901141230885862	9.597269984682509	15.59124982212532	12.341375363409803	9.877813111089829	15.826123717545087	48.19152781636718	-0.5305043255616932	-0.6091168789740197	-0.43356279649861057
Critical Care	224	183	12.604786371011356	11.644976088995755	8.285701831594348	16.34093123568893	11.745119052069949	8.663625540272056	15.65408408995965	52.606931465861464	-0.5113854378914284	-0.6038938110060469	-0.3854130598405487
Hematology and Oncology	75	66	18.043478260869566	11.56492120481142	8.172376635311922	17.114625909280857	10.31073003623241	7.594586966660364	15.996705961059268	50.90583164033312	-0.45393894581516825	-0.6293459387354143	-0.23953034236153864
Pulmonology	87	66	14.893617021276595	10.966877276612065	8.214368435914556	17.22543522132942	10.497698134744804	7.362740589427384	15.946731689230543	60.072219829144515	-0.504950504542186	-0.6686690396138033	-0.1439353849352345
Cardiology	126	89	10.078125	9.108636679959137	6.5669189211562795	17.125531242299637	10.016385579608656	6.252170836050383	15.498658997822366	44.96445144759022	-0.43750843843423176	-0.5606065974199624	-0.2895453209001689
Surgery (Trauma)	54	36	6.1102122394594085	8.578460915616738	5.7929698622391745	16.34093123568893	10.433524073967792	6.284964154301301	19.732362211943627	61.758080504346765	-0.7396800319244662	-0.8378702568309715	-0.5638230329138609
