## Supplementary material for "Meaning of clinical calculator results: a cross-sectional analysis of the MDCalc catalogue": Reproducibility archive: code, data and analysis outputs: tableS12_clinical_metric_atlas.csv

block	row_type	source_index	clinical_case	clinical_context	n	starting_risk_percent	tp	fp	fn	tn	sensitivity_percent	specificity_percent	risk_after_positive_percent	risk_after_negative_percent	lr_positive	lr_negative	youden_j	information_gain_bits	information_removed_percent	positive_information_share_percent	negative_information_share_percent	clinical_reading	reference
Stopping safely	Observed	241	Suspected pulmonary embolism — PERC	Low clinical suspicion (<15%) and PERC negative; venous thromboembolism or death within 45 days	8138	7.581715409191448	601.0	5871.0	16.0	1650.0	97.40680713128039	21.93857199840447	9.286155747836835	0.9603841536614643	1.2478225113853856	0.11820244585236463	0.1934537912968486	0.016610911005654427	4.289272542801567	13.43237098675433	86.56762901324566	The combined negative result lowered risk to 1.0%, below the prespecified 2.0% validation target, despite modest average information.	17
Stopping safely	Observed	65	Minor head injury — Canadian CT Head Rule	CCHR positive criteria; clinically important brain injury	2707	8.533431843369044	231.0	1458.0	0.0	1018.0	100.0	41.11470113085622	13.676731793960922	0.0	1.6982167352537725	0.0	0.41114701130856224	0.06149446613170362	14.61712256866194	21.30509822242697	78.69490177757302	The evaluated cohort had no observed clinically important brain injury after a negative classification.	18
Stopping safely	Observed	145	Upper gastrointestinal bleeding — Glasgow-Blatchford score	GBS >1; hospital intervention or death within 30 days	2932	46.282401091405184	1338.0	1030.0	19.0	545.0	98.59985261606485	34.6031746031746	56.50337837837838	3.3687943262411313	1.5077161929155547	0.04046297485684139	0.33203027219239445	0.15736419063729767	15.79948186981868	15.507085102435775	84.49291489756422	Negative-result dominance also appears when the outcome is common, not only when it is rare.	19
Same pneumonia cohort	Observed	97	Community acquired pneumonia — CRB-65	CRB-65 ≥1; 30-day mortality	553	10.669077757685352	56.0	410.0	3.0	84.0	94.91525423728814	17.00404858299595	12.017167381974248	3.4482758620689613	1.1436130632492767	0.29903147699757854	0.11919302820284083	0.00931304380636111	1.9011917928167366	12.011767740631287	87.98823225936871	High sensitivity with very low specificity leaves little average information because few patients test negative.	20
Same pneumonia cohort	Observed	101	Community acquired pneumonia — CURB-65	CURB-65 ≥2; 30-day mortality	553	10.669077757685352	50.0	292.0	9.0	202.0	84.7457627118644	40.89068825910931	14.619883040935672	4.265402843601896	1.433712560947295	0.3730491693237121	0.2563645097097371	0.021592784135560705	4.4080136243482055	30.72685885461699	69.27314114538301	In the same cohort, added specificity more than doubles information while negative results remain dominant.	20
Same HEART score, different thresholds	Observed	473	Chest pain — HEART rule-out threshold	HEART ≥4; six-week major adverse cardiac events	641	9.51638065522621	61.0	176.0	0.0	404.0	100.0	69.6551724137931	25.738396624472575	0.0	3.295454545454545	0.0	0.6965517241379309	0.1492671966696223	32.91630052436557	39.082878214401774	60.917121785598226	At the rule-out threshold, the negative result supplies most of the information.	21
Same HEART score, different thresholds	Observed	474	Chest pain — HEART rule-in threshold	HEART >6; six-week major adverse cardiac events	641	9.51638065522621	40.0	18.0	21.0	562.0	65.57377049180327	96.89655172413794	68.96551724137932	3.6020583190394473	21.129326047358866	0.3552884895863719	0.624703222159412	0.16912692020795145	37.29575323000814	79.79633495735719	20.20366504264281	Moving the threshold reverses the pattern: the positive result now carries most of the information.	21
Positive, balanced, and rare-outcome patterns	Observed	75	Pharyngitis — modified Centor/McIsaac score	Score ≥2; group A streptococcal pharyngitis	621	16.10305958132045	85.0	41.0	15.0	480.0	85.0	92.13051823416507	67.46031746031747	3.0303030303030276	10.801219512195127	0.16281250000000003	0.7713051823416506	0.2959408775329564	46.475362758716294	65.10348812459623	34.896511875403775	The positive result dominates, a different information pattern from the rule-out tools.
Positive, balanced, and rare-outcome patterns	Observed	3	COVID-19 — 4C mortality score	Score >9; in-hospital mortality	1493	37.977227059611515	400.0	241.0	167.0	685.0	70.54673721340387	73.97408207343412	62.402496099843994	19.600938967136152	2.7106339692785055	0.39815651591807316	0.44520819286838	0.1404180766945089	14.65923982122328	53.68468954706973	46.31531045293027	Positive and negative results contribute almost equally, showing that some scores genuinely inform both ways.
Positive, balanced, and rare-outcome patterns	Observed	456	Atrial fibrillation — HAS-BLED	Score ≥3; one-year major bleeding	3071	1.5630087919244546	12.0	231.0	36.0	2792.0	25.0	92.35858418789282	4.938271604938271	1.2729844413012725	3.271645021645022	0.8120522922636103	0.17358584187892823	0.003086552445323104	2.6574880793046005	87.44315440623154	12.556845593768458	A 98.7% NPV coexists with 0.003 bits per patient because major bleeding was rare before scoring.
Additional rule-out and early-disposition tools	Observed	18	Chest pain — ADAPT protocol	ADAPT positive; major adverse cardiac events	1975	15.291139240506329	301.0	1282.0	1.0	391.0	99.66887417218543	23.37118947997609	19.01452937460518	0.25510204081632404	1.3006710334638552	0.01416812045866439	0.23040063652161513	0.049500707398113186	8.021786270635173	11.761889720268643	88.23811027973136	Near-perfect sensitivity and modest specificity concentrate most information in the negative result.
Additional rule-out and early-disposition tools	Observed	46	Child with cerebrospinal fluid pleocytosis — Bacterial Meningitis Score	Score >0; bacterial meningitis	3295	3.672230652503793	119.0	1462.0	2.0	1712.0	98.34710743801654	53.93824826717076	7.526881720430108	0.1166861143523934	2.1351143571016724	0.030644164671352333	0.5228535570518731	0.03540098719385712	15.59124982212532	31.783595812403604	68.2164041875964	The very-low-risk negative result carries most information despite a low event frequency.
Additional rule-out and early-disposition tools	Observed	164	Acute vestibular syndrome — HINTS	Any dangerous HINTS sign; central stroke	101	75.24752475247524	76.0	1.0	0.0	24.0	100.0	96.0	98.7012987012987	0.0	24.99999999999998	0.0	0.96	0.7310929839609479	90.55674663248854	34.52834400264633	65.47165599735368	High sensitivity and specificity remove most available uncertainty, with the negative examination contributing more.
Additional rule-out and early-disposition tools	Observed	220	Blunt trauma — NEXUS cervical spine criteria	Any NEXUS criterion; clinically important cervical spine injury	34069	2.401009715577211	810.0	28950.0	8.0	4301.0	99.02200488997555	12.934949324832337	2.721774193548387	0.18565792527268643	1.137333569808835	0.07560873146575943	0.11956954214807891	0.003486115442290022	2.133491887103071	7.612772028913664	92.38722797108633	Near-perfect sensitivity coexists with little average yield because few patients satisfy every low-risk criterion.
Additional rule-out and early-disposition tools	Observed	230	Ankle injury — Ottawa Ankle Rule	Any ankle-zone criterion; fracture	559	11.985688729874775	67.0	375.0	0.0	117.0	100.0	23.78048780487805	15.158371040723981	0.0	1.312	0.0	0.23780487804878048	0.04362750797878484	8.247955648241602	11.635134956401398	88.3648650435986	Perfect sensitivity here is clinically directional, while low specificity limits how many avoid imaging.
Additional rule-out and early-disposition tools	Observed	232	Acute headache — Ottawa SAH Rule	Any Ottawa SAH criterion; subarachnoid haemorrhage	1999	6.503251625812906	130.0	1583.0	0.0	286.0	100.0	15.302300695559124	7.589025102159954	0.0	1.180669614655717	0.0	0.15302300695559135	0.015020825967022366	4.32744202440037	7.597345309963657	92.40265469003634	Perfect sensitivity here removes modest average uncertainty because informative negative results are uncommon.
Additional rule-out and early-disposition tools	Observed	234	Paediatric head injury — PECARN	Any age-specific predictor; clinically important traumatic brain injury	2428	0.7825370675453047	19.0	1096.0	0.0	1313.0	100.0	54.503943545039434	1.7040358744394617	0.0	2.197992700729927	0.0	0.5450394354503945	0.00883818930251603	13.39031417524636	30.65150727676927	69.34849272323073	With injury uncommon, a perfect-sensitivity rule still removes 13% of available uncertainty.
Positive-result and balanced tools	Observed	151	Non-invasive ventilation — HACOR	HACOR >5 at one hour; non-invasive ventilation failure	358	39.385474860335194	107.0	16.0	34.0	201.0	75.88652482269504	92.62672811059907	86.99186991869918	14.468085106382977	10.292109929078013	0.2603295578843372	0.6851325293329411	0.38417323353860156	39.71841312533832	63.111811227721546	36.888188772278454	A high-specificity threshold makes ventilation failure a positive-result-dominant pattern.
Positive-result and balanced tools	Observed	156	Chest pain — HEART score validation	HEART ≥4; major adverse cardiac events	2440	17.745901639344265	418.0	1152.0	15.0	855.0	96.53579676674366	42.600896860986545	26.62420382165605	1.7241379310344862	1.6818345842956122	0.08131761273854371	0.391366936277302	0.09175121174400336	13.603117531634462	24.48047936584479	75.51952063415521	A low-risk HEART threshold again concentrates information in the negative result.
Positive-result and balanced tools	Observed	211	Left bundle branch block — modified Sgarbossa criteria	Any modified criterion; acute coronary occlusion	294	15.306122448979592	36.0	3.0	9.0	246.0	80.0	98.79518072289156	92.3076923076923	3.529411764705881	66.39999999999979	0.20243902439024386	0.7879518072289158	0.37448662213601264	60.65068519740504	75.33397651073757	24.66602348926243	The positive ECG pattern carries three quarters of the information, matching a rule-in task.
Positive-result and balanced tools	Observed	251	Pulmonary embolism — PESI	PESI >85; short-term mortality	357	5.88235294117647	19.0	152.0	2.0	184.0	90.47619047619048	54.761904761904766	11.11111111111111	1.0752688172043001	2.0000000000000004	0.17391304347826084	0.45238095238095255	0.03702778747375984	11.47234364837682	37.06029357683099	62.93970642316901	The negative result supplies most information for identifying low-risk pulmonary embolism.
Positive-result and balanced tools	Observed	252	Suspected infection — qSOFA	qSOFA ≥2; in-hospital mortality	879	8.418657565415245	52.0	166.0	22.0	639.0	70.27027027027027	79.37888198757764	23.853211009174313	3.3282904689863835	3.4076847932269625	0.3745294590365012	0.49649152257847917	0.06182479958138648	14.834567356115002	62.43597778045883	37.56402221954117	Positive results contribute most information, consistent with escalation rather than exclusion.
Positive-result and balanced tools	Observed	253	COVID-19 — quick COVID-19 Severity Index	qCSI >3; respiratory decompensation within 24 hours	299	13.377926421404682	32.0	57.0	8.0	202.0	80.0	77.99227799227799	35.95505617977528	3.809523809523807	3.635087719298246	0.2564356435643564	0.57992277992278	0.12323627604106724	21.70751591405831	56.47805213283655	43.52194786716345	Positive and negative results contribute nearly evenly to early deterioration prediction.
Positive-result and balanced tools	Observed	399	Flank pain — STONE score	STONE 10–13; uncomplicated ureteral stone	845	39.171597633136095	176.0	66.0	155.0	448.0	53.17220543806647	87.15953307392996	72.72727272727273	25.704809286898843	4.14098690835851	0.5372653215364696	0.4033173851199643	0.13702558274598486	14.186340803203578	69.7250630808568	30.2749369191432	Positive results carry most information, but neither result alone determines whether imaging is needed.
