## Supplementary material for "Meaning of clinical calculator results: a cross-sectional analysis of the MDCalc catalogue": Reproducibility archive: code, data and analysis outputs: tableS12_clinical_metric_atlas_source_ledger.csv

source_index	clinical_case	study_citation	outcome_and_threshold	tp	fp	fn	tn	mdcalc_url
241	Suspected pulmonary embolism — PERC	Kline JA, Courtney DM, Kabrhel C, et al. Prospective multicenter evaluation of the pulmonary embolism rule-out criteria. J Thromb Haemost. 2008;6(5):772-780. doi:10.1111/j.1538-7836.2008.02944.x	Low clinical suspicion (<15%) and PERC negative; venous thromboembolism or death within 45 days	601.0	5871.0	16.0	1650.0	https://www.mdcalc.com/calc/347/perc-rule-pulmonary-embolism
65	Minor head injury — Canadian CT Head Rule	Stiell IG, Clement CM, Rowe BH, et al. Comparison of the Canadian CT Head Rule and the New Orleans Criteria in patients with minor head injury. JAMA. 2005;294(12):1511-1518. doi:10.1001/jama.294.12.1511	CCHR positive criteria; clinically important brain injury	231.0	1458.0	0.0	1018.0	https://www.mdcalc.com/calc/608/canadian-ct-head-injury-trauma-rule
145	Upper gastrointestinal bleeding — Glasgow-Blatchford score	Stanley AJ, Laine L, Dalton HR, et al. Comparison of risk scoring systems for patients presenting with upper gastrointestinal bleeding: international multicentre prospective study. BMJ. 2017;356:i6432. doi:10.1136/bmj.i6432	GBS >1; hospital intervention or death within 30 days	1338.0	1030.0	19.0	545.0	https://www.mdcalc.com/calc/518/glasgow-blatchford-bleeding-score-gbs
97	Community acquired pneumonia — CRB-65	Nüllmann H, Pflug MA, Wesemann T, et al. External validation of the CURSI criteria in adults hospitalised for community-acquired pneumonia. BMC Infect Dis. 2014;14:39. doi:10.1186/1471-2334-14-39	CRB-65 ≥1; 30-day mortality	56.0	410.0	3.0	84.0	https://www.mdcalc.com/calc/10604/crb-65-score-for-pneumonia-severity-crb-65
101	Community acquired pneumonia — CURB-65	Nüllmann H, Pflug MA, Wesemann T, et al. External validation of the CURSI criteria in adults hospitalised for community-acquired pneumonia. BMC Infect Dis. 2014;14:39. doi:10.1186/1471-2334-14-39	CURB-65 ≥2; 30-day mortality	50.0	292.0	9.0	202.0	https://www.mdcalc.com/calc/324/curb-65-score-pneumonia-severity
473	Chest pain — HEART rule-out threshold	Moumneh T, Richard-Jourjon V, Friou E, et al. Reliability of the CARE rule and the HEART score to rule out an acute coronary syndrome in non-traumatic chest pain patients. Intern Emerg Med. 2018;13(7):1111-1119. doi:10.1007/s11739-018-1803-4	HEART ≥4; six-week major adverse cardiac events	61.0	176.0	0.0	404.0	https://www.mdcalc.com/calc/1752/heart-score-major-cardiac-events
474	Chest pain — HEART rule-in threshold	Moumneh T, Richard-Jourjon V, Friou E, et al. Reliability of the CARE rule and the HEART score to rule out an acute coronary syndrome in non-traumatic chest pain patients. Intern Emerg Med. 2018;13(7):1111-1119. doi:10.1007/s11739-018-1803-4	HEART >6; six-week major adverse cardiac events	40.0	18.0	21.0	562.0	https://www.mdcalc.com/calc/1752/heart-score-major-cardiac-events
75	Pharyngitis — modified Centor/McIsaac score	McIsaac WJ, Kellner JD, Aufricht P, Vanjaka A, Low DE. Empirical validation of guidelines for the management of pharyngitis in children and adults. JAMA. 2004;291(13):1587-1595. doi:10.1001/jama.291.13.1587	Score ≥2; group A streptococcal pharyngitis	85.0	41.0	15.0	480.0	https://www.mdcalc.com/calc/104/centor-score-modified-mcisaac-strep-pharyngitis
3	COVID-19 — 4C mortality score	Aletreby WT, Mumtaz SA, Shahzad SA, et al. External validation of 4C ISARIC Mortality Score in critically ill COVID-19 patients from Saudi Arabia. Saudi J Med Med Sci. 2022;10(1):19-24. doi:10.4103/sjmms.sjmms_480_21	Score >9; in-hospital mortality	400.0	241.0	167.0	685.0	https://www.mdcalc.com/calc/10338/4c-mortality-score-covid-19
456	Atrial fibrillation — HAS-BLED	Pisters R, Lane DA, Nieuwlaat R, de Vos CB, Crijns HJGM, Lip GYH. A novel user-friendly score (HAS-BLED) to assess 1-year risk of major bleeding in patients with atrial fibrillation. Chest. 2010;138(5):1093-1100. doi:10.1378/chest.10-0134	Score ≥3; one-year major bleeding	12.0	231.0	36.0	2792.0	https://www.mdcalc.com/calc/807/has-bled-score-major-bleeding-risk
18	Chest pain — ADAPT protocol	Than et al., 2012, ADAPT Trial	ADAPT positive; major adverse cardiac events	301.0	1282.0	1.0	391.0	https://www.mdcalc.com/calc/1857/adapt-protocol-cardiac-event-risk
46	Child with cerebrospinal fluid pleocytosis — Bacterial Meningitis Score	Nigrovic LE et al. Clinical prediction rule for identifying children with cerebrospinal fluid pleocytosis at very low risk of bacterial meningitis. JAMA. 2007;297:52–60. Multicenter validation across 20 US academic emergency departments.	Score >0; bacterial meningitis	119.0	1462.0	2.0	1712.0	https://www.mdcalc.com/calc/3911/bacterial-meningitis-score-children
164	Acute vestibular syndrome — HINTS	Kattah et al., 2009	Any dangerous HINTS sign; central stroke	76.0	1.0	0.0	24.0	https://www.mdcalc.com/calc/10184/hints-stroke-acute-vestibular-syndrome
220	Blunt trauma — NEXUS cervical spine criteria	Hoffman et al., NEJM 2000	Any NEXUS criterion; clinically important cervical spine injury	810.0	28950.0	8.0	4301.0	https://www.mdcalc.com/calc/703/nexus-criteria-c-spine-imaging
230	Ankle injury — Ottawa Ankle Rule	Plint et al., Validation of the Ottawa Ankle Rules in Children With Ankle Injuries, Acad Emerg Med 1999	Any ankle-zone criterion; fracture	67.0	375.0	0.0	117.0	https://www.mdcalc.com/calc/1670/ottawa-ankle-rule
232	Acute headache — Ottawa SAH Rule	Prospective validation study of Ottawa SAH Rule at 10 sites	Any Ottawa SAH criterion; subarachnoid haemorrhage	130.0	1583.0	0.0	286.0	https://www.mdcalc.com/calc/3875/ottawa-subarachnoid-hemorrhage-sah-rule-for-headache-evaluation
234	Paediatric head injury — PECARN	Schonfeld et al., PECARN Head Injury Clinical Prediction Rules Are Reliable in Practice, Arch Dis Child. 2014	Any age-specific predictor; clinically important traumatic brain injury	19.0	1096.0	0.0	1313.0	https://www.mdcalc.com/calc/589/pecarn-pediatric-head-injury-trauma-algorithm
151	Non-invasive ventilation — HACOR	Duan et al., 2017—prospective validation cohort	HACOR >5 at one hour; non-invasive ventilation failure	107.0	16.0	34.0	201.0	https://www.mdcalc.com/calc/10460/hacor-score
156	Chest pain — HEART score validation	Backus et al., 2013	HEART ≥4; major adverse cardiac events	418.0	1152.0	15.0	855.0	https://www.mdcalc.com/calc/1752/heart-score-major-cardiac-events
211	Left bundle branch block — modified Sgarbossa criteria	Meyers HP, Limkakeng AT Jr, Jaffa EJ, et al. Validation of the modified Sgarbossa criteria for acute coronary occlusion in the setting of left bundle branch block: a retrospective case-control study. Am Heart J. 2015;170(6):1255–1264. PMID: 26678648.	Any modified criterion; acute coronary occlusion	36.0	3.0	9.0	246.0	https://www.mdcalc.com/calc/10353/modified-sgarbossas-criteria-mi-left-bundle-branch-block
251	Pulmonary embolism — PESI	Donzé J, Le Gal G, Fine MJ, et al. Prospective validation of the Pulmonary Embolism Severity Index: a clinical prognostic model for pulmonary embolism. Thromb Haemost. 2008;100(5):943–948. PMID: 18989542. doi:10.1160/TH08-05-0285.	PESI >85; short-term mortality	19.0	152.0	2.0	184.0	https://www.mdcalc.com/calc/1304/pulmonary-embolism-severity-index-pesi
252	Suspected infection — qSOFA	Freund Y, Lemachatti N, Krastinova E, et al. Prognostic Accuracy of Sepsis-3 Criteria for In-Hospital Mortality Among Patients With Suspected Infection Presenting to the Emergency Department. JAMA. 2017;317(3):301–308. PMID: 28114554.	qSOFA ≥2; in-hospital mortality	52.0	166.0	22.0	639.0	https://www.mdcalc.com/calc/2654/qsofa-quick-sofa-score-sepsis
253	COVID-19 — quick COVID-19 Severity Index	Haimovich AD, Ravindra NG, Stoytchev S, et al. Development and Validation of the Quick COVID-19 Severity Index: A Prognostic Tool for Early Clinical Decompensation. Ann Emerg Med. 2020;76(4):442–453. doi:10.1016/j.annemergmed.2020.07.022.	qCSI >3; respiratory decompensation within 24 hours	32.0	57.0	8.0	202.0	https://www.mdcalc.com/calc/10304/quick-covid-19-severity-index-qcsi
399	Flank pain — STONE score	Wang et al., External Validation of the STONE Score, a Clinical Prediction Rule for Ureteral Stone: An Observational Multi-institutional Study	STONE 10–13; uncomplicated ureteral stone	176.0	66.0	155.0	448.0	https://www.mdcalc.com/calc/10110/stone-score-uncomplicated-ureteral-stone
