## Supplementary material for "Meaning of clinical calculator results: a cross-sectional analysis of the MDCalc catalogue": Reproducibility archive: code, data and analysis outputs: tableS13_study_size_bias_robustness.csv

analysis	evaluations	estimate	ci_low	ci_high
Observed information gain, bits	482	-0.5833331615183202	-0.6576620032935051	-0.4950457966067497
Miller–Madow corrected information gain, bits	482	-0.562857123273106	-0.6391407335703155	-0.47108134317589895
Observed proportional uncertainty removed	482	-0.46568292241995346	-0.5437095311699677	-0.37308792755845155
Miller–Madow corrected proportional uncertainty removed	482	-0.43801071976207573	-0.5184636879382282	-0.34206034092193355
Corrected proportional uncertainty removed, adjusted for baseline uncertainty	482	-0.2786011682976383	-0.36316140327326796	-0.18022326433373892
Proportional uncertainty removed, standardised to 10% outcome prevalence	482	-0.39677218687580906	-0.47740632353113155	-0.30218890190151887
Corrected proportional uncertainty removed within prevalence Q1 lowest	121	-0.35781610559202864	-0.5279854674743143	-0.16450945560163258
Corrected proportional uncertainty removed within prevalence Q2	120	-0.3274264374842329	-0.4798010103069737	-0.16175330003175875
Corrected proportional uncertainty removed within prevalence Q3	120	-0.3519898880635415	-0.5046310811020983	-0.18308745493151252
Corrected proportional uncertainty removed within prevalence Q4 highest	121	-0.0016699269224606929	-0.1702187734584855	0.17798405804195847
