## Supplementary material for "Meaning of clinical calculator results: a cross-sectional analysis of the MDCalc catalogue": Reproducibility archive: code, data and analysis outputs: tableS14_sampling_design_sensitivity.csv

sampling_design	evaluations	calculators	median_bits	median_percent
Cohort/consecutive	21	21	0.037433988513905225	11.323161352035232
Case-control/two-gate	2	2	0.31294070413525577	42.89508190542747
Unclear	459	387	0.09448008435773969	15.133397305434956
